# T Cell Clonal Groups are Broadly Dispersed in Colon, Phenotypically Diverse, and Altered in Ulcerative Colitis

**DOI:** 10.64898/2026.04.10.26350469

**Authors:** Jeremy Fischer, Matthew P. Spindler, Graham J. Britton, Jared Weiler, Michael Tankelevich, Daniel Dai, Pablo Canales-Herrerias, Divya Jha, Urvija Rajpal, Saurabh Mehandru, Jeremiah J. Faith

## Abstract

Our understanding of human mucosal T cell clonotype distribution in health and disease has centered on immunodominant antigens. We performed single cell T cell receptor (TCR) and RNA sequencing as an untargeted approach to define distributions of T cell clonal groups in health and ulcerative colitis (UC) across 333,088 T cells in colon and peripheral blood. Healthy donor-specific TCR repertoires had limited blood-colon clonal sharing, which was highest in cytotoxic T effector memory (Tem) populations and lowest in regulatory T cells (Tregs), reflecting tissue-based compartmentalization. Within healthy colon, TCR repertoires showed high T cell clonal sharing independent of anatomic distance, associated with high intra-clonal phenotypic diversity. Colon cytotoxic and Th17 populations showed high dispersion across sites, while Tregs were compartmentalized. Clonal lineages dispersed across blood and colon upregulated trafficking markers, suggesting active movement between tissues, while those dispersed across colon sites upregulated residency markers, suggesting intra-colon repertoire sharing is mediated by long-term, slow moving clonal groups. In UC, Tregs were expanded across inflamed sites, and increased CD8 Tem clonal groups showed increased dispersion regardless of inflammation. These findings reveal principles of T cell clonal organization in the human colon during health and disease, identifying opposing patterns of clonal dispersion among Treg and Th17 clonal groups, high phenotypic diversity within dispersed clonal groups, and elevated cross-colon dispersion of CD8 Tem clonotypes in UC.
