## Supplemental Table 2 for "T Cell Clonal Groups are Broadly Dispersed in Colon, Phenotypically Diverse, and Altered in Ulcerative Colitis"

Figure	Tissue	Disease	Orig ID	Donor	Comparison	Correlation estimate	P value	Alternative	Null Value	Test Statistic	Degrees of Freedom	Method
Fig. 1	Blood	Healthy	All	All	Time 1 vs. Time 2	0.9076993	0.00E+00	two.sided	0	753.8752	121459	Pearson's product-moment correlation
Fig. S1	Blood	Healthy	NV087	HC1	Time 1 vs. Time 2	0.9356642	0.00E+00	two.sided	0	576.3716	47255	Pearson's product-moment correlation
Fig. S1	Blood	Healthy	NV320	HC2	Time 1 vs. Time 2	0.8218643	0.00E+00	two.sided	0	239.8174	27633	Pearson's product-moment correlation
Fig. S1	Blood	Healthy	NV258	HC3	Time 1 vs. Time 2	0.9471751	0.00E+00	two.sided	0	637.3054	46567	Pearson's product-moment correlation
None	Colon	Healthy	All	All	Cecum vs. Rectum	0.5230568	0.00E+00	two.sided	0	86.84479	20025	Pearson's product-moment correlation
Fig. 1	Colon	Healthy	All	All	Cecum vs. Transverse Colon	0.6382594	0.00E+00	two.sided	0	137.4408	27480	Pearson's product-moment correlation
None	Colon	Healthy	All	All	Transverse Colon vs. Rectum	0.5365337	0.00E+00	two.sided	0	93.27565	21523	Pearson's product-moment correlation
Fig. S1	Colon	Healthy	NV087	HC1	Cecum vs. Rectum	0.78863377	1.80E-232	two.sided	0	42.3457771	1090	Pearson's product-moment correlation
Fig. S1	Colon	Healthy	NV087	HC1	Cecum vs. Transverse Colon	0.87987176	0.00E+00	two.sided	0	68.6818399	1376	Pearson's product-moment correlation
Fig. S1	Colon	Healthy	NV087	HC1	Transverse Colon vs. Rectum	0.9025421	0.00E+00	two.sided	0	76.8121308	1343	Pearson's product-moment correlation
Fig. S1	Colon	Healthy	NV320	HC2	Cecum vs. Rectum	0.59970099	7.64E-139	two.sided	0	28.1605059	1412	Pearson's product-moment correlation
Fig. S1	Colon	Healthy	NV320	HC2	Cecum vs. Transverse Colon	0.54099828	2.86E-117	two.sided	0	25.1695379	1531	Pearson's product-moment correlation
Fig. S1	Colon	Healthy	NV320	HC2	Transverse Colon vs. Rectum	0.44843365	3.54E-53	two.sided	0	16.2571593	1050	Pearson's product-moment correlation
Fig. S1	Colon	Healthy	NV258	HC3	Cecum vs. Rectum	0.4321748	2.89E-87	two.sided	0	20.8731389	1897	Pearson's product-moment correlation
Fig. S1	Colon	Healthy	NV258	HC3	Cecum vs. Transverse Colon	0.50652313	2.35E-134	two.sided	0	26.6178179	2053	Pearson's product-moment correlation
Fig. S1	Colon	Healthy	NV258	HC3	Transverse Colon vs. Rectum	0.46463817	7.61E-85	two.sided	0	20.7711483	1567	Pearson's product-moment correlation
Fig. S1	Colon	Healthy	NV260	HC4	Cecum vs. Rectum	0.13322927	1.82E-02	two.sided	0	2.3744659	312	Pearson's product-moment correlation
Fig. S1	Colon	Healthy	NV260	HC4	Cecum vs. Transverse Colon	-0.09140824	9.89E-02	two.sided	0	-1.6548133	325	Pearson's product-moment correlation
Fig. S1	Colon	Healthy	NV260	HC4	Transverse Colon vs. Rectum	0.02017863	7.09E-01	two.sided	0	0.3737895	343	Pearson's product-moment correlation
Fig. S1	Colon	Healthy	NV261	HC5	Cecum vs. Rectum	0.55061001	5.93E-31	two.sided	0	12.704807	371	Pearson's product-moment correlation
Fig. S1	Colon	Healthy	NV261	HC5	Cecum vs. Transverse Colon	0.67070196	2.43E-44	two.sided	0	16.3515673	327	Pearson's product-moment correlation
Fig. S1	Colon	Healthy	NV261	HC5	Transverse Colon vs. Rectum	0.4669764	4.37E-22	two.sided	0	10.2944215	380	Pearson's product-moment correlation
Fig. S1	Colon	Healthy	NV264	HC6	Cecum vs. Rectum	0.46320283	4.50E-30	two.sided	0	12.1228565	538	Pearson's product-moment correlation
Fig. S1	Colon	Healthy	NV264	HC6	Cecum vs. Transverse Colon	0.7959291	6.29E-93	two.sided	0	26.8477115	417	Pearson's product-moment correlation
Fig. S1	Colon	Healthy	NV264	HC6	Transverse Colon vs. Rectum	0.5672969	4.82E-46	two.sided	0	15.7539917	523	Pearson's product-moment correlation
Fig. S1	Colon	Healthy	NV267	HC7	Cecum vs. Rectum	-0.20805256	3.70E-04	two.sided	0	-3.6034866	287	Pearson's product-moment correlation
Fig. S1	Colon	Healthy	NV284	HC8	Cecum vs. Rectum	-0.14532594	3.45E-02	two.sided	0	-2.1285702	210	Pearson's product-moment correlation
Fig. S1	Colon	Healthy	NV284	HC8	Cecum vs. Transverse Colon	-0.02363206	7.54E-01	two.sided	0	-0.3136023	176	Pearson's product-moment correlation
Fig. S1	Colon	Healthy	NV284	HC8	Transverse Colon vs. Rectum	0.11468064	1.27E-01	two.sided	0	1.531515	176	Pearson's product-moment correlation
Fig. 3	Colon	Healthy	All	All	Transition Index vs. Dispersion Index	0.8856186	1.64E-11	two.sided	0	10.44486	30	Pearson's product-moment correlation
